# The impact of poverty on mental illness: Emerging evidence of a causal relationship

**DOI:** 10.1101/2023.05.19.23290215

**Authors:** Mattia Marchi, Anne Alkema, Charley Xia, Chris H. L. Thio, Li-Yu Chen, Winni Schalkwijk, Gian M. Galeazzi, Silvia Ferrari, Luca Pingani, Hyeokmoon Kweon, Sara Evans-Lacko, W. David Hill, Marco P. Boks

## Abstract

The link between poverty and mental illness has sparked discussions concerning the poverty role as a risk factor for poor mental health. If poverty has as a causal role in mental illness, it would have profound implications for our comprehension of mental well-being and guide efforts to address the increasing incidence of mental health disorders.

Building on the recent breakthrough discovery of heritability of poverty traits and utilizing large-scale genome-wide association studies of mental illness, we used Genomic Structural Equation Modeling (GSEM) and Mendelian randomization (MR) to examine the evidence of a causal relationship between poverty and mental illness. A common factor of poverty was derived from household income (HI), occupational income (OI), and social deprivation (SD). The causal effect of poverty was examined on 9 mental illnesses: attention deficit and hyperactivity disorder (ADHD), anorexia nervosa (AN), anxiety disorders (ANX), autism spectrum disorders (ASD), bipolar disorder (BD), major depressive disorder (MDD), obsessive-compulsive disorder (OCD), post-traumatic stress disorder (PTSD), and schizophrenia (SZ), while accounting for the influence of cognitive ability (CA).

Our analysis highlights HI as the measure of poverty with the strongest correlation with the common factor, when compared to OI and SD. Using the common factor of poverty, bidirectional MR provided evidence that mental illness leads to poverty, consistent with the existing paradigm. What is new is evidence that higher levels of poverty likely pose a causal factor in developing ADHD (Inverse Variance Weighted Odds Ratio per Standard Deviation change [IVW OR]=3.43[95%CI:2.95-3.99]), MDD (IVW OR=1.49[95%CI:1.29-1.72]), and SZ (IVW OR=1.53[95%CI:1.35-1.73]), but exerts a protective effect against AN (IVW OR=0.50[95%CI:0.40-0.62]). The direct effect of poverty on mental illness remained following adjustment for CA, albeit with reduced effect sizes.

Our research indicates that higher poverty levels are likely causal risk factors for MDD and SZ, but protective against AN. Notably, CA explains a significant portion of the impact of poverty, aligning with prior reports that highlight the contribution of impaired cognitive function to severe mental illnesses. Although individuals’ skills and abilities tied to earning capacity may be the variables with the actual causal effect of poverty on mental illness, our findings warrant further investigations into interventions targeting poverty and cognitive abilities to advance mental health.
