## Supplementary File 2 for "The impact of poverty on mental illness: Emerging evidence of a causal relationship"

V1	SNP	CHR	BP	MAF	A1	A2	i	lhs	op	rhs	est	se_c	Z_Estimate	Pval_Estimate	Q	Q_df	Q_pval	fail	rsid	pval
49857	rs488786	1	20888207	0.153082	C	T	49857	F1	~	SNP	-0.016566589	0.002831933	-5.849922935	4.92E-09	0.10084505	2	0.950827591	0	rs488786	4.92E-09
95967	rs2494995	1	44022303	0.256461	A	C	95967	F1	~	SNP	0.017182056	0.002537297	6.771795132	1.27E-11	0.739723836	2	0.690829715	0	rs2494995	1.27E-11
143603	rs17492182	1	67160548	0.191849	T	C	143603	F1	~	SNP	-0.016764477	0.002662835	-6.295725743	3.06E-10	4.369954977	2	0.112480266	0	rs17492182	3.06E-10
154919	rs1157072	1	72634912	0.0437376	A	G	154919	F1	~	SNP	-0.026796223	0.004574986	-5.857115903	4.71E-09	3.917265023	2	0.141051175	0	rs1157072	4.71E-09
196873	rs1008078	1	91189731	0.425447	C	T	196873	F1	~	SNP	0.016823308	0.00214328	7.849327511	4.18E-15	10.11971328	2	0.006346469	0	rs1008078	4.18E-15
207586	rs6690195	1	96221653	0.472167	C	T	207586	F1	~	SNP	0.012170741	0.002099648	5.796563838	6.77E-09	0.248965523	2	0.882953482	0	rs6690195	6.77E-09
234261	rs12401598	1	107580533	0.328032	C	A	234261	F1	~	SNP	0.012195784	0.002190581	5.567374364	2.59E-08	0.960379459	2	0.618666002	0	rs12401598	2.59E-08
355727	rs140840495	1	191444939	0.345924	A	C	355727	F1	~	SNP	-0.012856627	0.002165731	-5.936389973	2.91E-09	0.328456774	2	0.848548202	0	rs140840495	2.91E-09
379277	rs2820313	1	201870221	0.305169	A	G	379277	F1	~	SNP	0.01262305	0.00220237	5.731575017	9.95E-09	1.326929971	2	0.515063551	0	rs2820313	9.95E-09
385173	rs11588857	1	204587047	0.223658	G	A	385173	F1	~	SNP	-0.018940963	0.002581801	-7.336338001	2.20E-13	0.397848928	2	0.819611801	0	rs11588857	2.20E-13
523956	rs78113234	2	10985810	0.16004	C	T	523956	F1	~	SNP	-0.017925494	0.002957283	-6.061474605	1.35E-09	4.070316623	2	0.130659796	0	rs78113234	1.35E-09
552909	rs61533748	2	22582968	0.377734	T	C	552909	F1	~	SNP	0.012555988	0.002155241	5.825792318	5.68E-09	2.367613574	2	0.306111218	0	rs61533748	5.68E-09
607630	rs6714628	2	44859744	0.39662	G	T	607630	F1	~	SNP	0.012536109	0.002149935	5.83092386	5.51E-09	1.0599958	2	0.588606206	0	rs6714628	5.51E-09
620785	rs112073158	2	49665176	0.0487078	T	C	620785	F1	~	SNP	-0.026572638	0.004668641	-5.691728952	1.26E-08	1.126414378	2	0.569380023	0	rs112073158	1.26E-08
646809	rs7556782	2	60182071	0.371769	T	C	646809	F1	~	SNP	0.013235975	0.002154976	6.142051794	8.15E-10	4.337788634	2	0.114303931	0	rs7556782	8.15E-10
649237	rs10496091	2	61482261	0.285288	G	A	649237	F1	~	SNP	0.012858705	0.002304759	5.57919713	2.42E-08	7.585531426	2	0.022533195	0	rs10496091	2.42E-08
673760	rs1596930	2	72826665	0.23161	A	G	673760	F1	~	SNP	0.013809997	0.002444725	5.648896495	1.61E-08	1.506626494	2	0.470804075	0	rs1596930	1.61E-08
715733	rs11123820	2	100871186	0.398608	A	G	715733	F1	~	SNP	-0.018191858	0.002138586	-8.506490654	1.79E-17	2.058735666	2	0.35723272	0	rs11123820	1.79E-17
717186	rs77791527	2	101325246	0.0188867	A	G	717186	F1	~	SNP	-0.043727501	0.007173467	-6.095727818	1.09E-09	0.82051745	2	0.663478569	0	rs77791527	1.09E-09
726924	rs3087523	2	105977776	0.110338	G	A	726924	F1	~	SNP	0.019168785	0.003175061	6.037296334	1.57E-09	0.280597932	2	0.869098366	0	rs3087523	1.57E-09
845926	rs12692596	2	161265910	0.359841	C	T	845926	F1	~	SNP	0.013533865	0.002173314	6.227294526	4.75E-10	0.981755674	2	0.612088844	0	rs12692596	4.75E-10
873184	rs2358084	2	173937983	0.375746	C	A	873184	F1	~	SNP	0.013730429	0.002191717	6.264691169	3.74E-10	9.371575247	2	0.009225466	0	rs2358084	3.74E-10
894725	rs6758298	2	183379151	0.426441	A	C	894725	F1	~	SNP	0.012108843	0.002130495	5.683581287	1.32E-08	2.883646427	2	0.236496182	0	rs6758298	1.32E-08
900740	rs73045259	2	186027367	0.182903	C	A	900740	F1	~	SNP	0.014733709	0.002658875	5.541332239	3.00E-08	6.347575233	2	0.041844805	0	rs73045259	3.00E-08
906444	rs72909876	2	188970245	0.0139165	A	G	906444	F1	~	SNP	0.037895152	0.006814155	5.561240436	2.68E-08	3.293645449	2	0.192661074	0	rs72909876	2.68E-08
925399	rs1455351	2	199492201	0.431412	A	G	925399	F1	~	SNP	0.015546679	0.002120181	7.332713737	2.26E-13	0.56185112	2	0.755084542	0	rs1455351	2.26E-13
932238	rs12475654	2	203449272	0.117296	A	G	932238	F1	~	SNP	0.017486088	0.00306109	5.712372568	1.11E-08	0.356135622	2	0.836885671	0	rs12475654	1.11E-08
950948	rs62183028	2	212631483	0.271372	G	T	950948	F1	~	SNP	0.017532688	0.002267871	7.730902852	1.07E-14	1.643965084	2	0.439559345	0	rs62183028	1.07E-14
957916	rs10187238	2	215378364	0.455268	T	C	957916	F1	~	SNP	-0.012008831	0.002089689	-5.746707399	9.10E-09	3.906328611	2	0.141824584	0	rs10187238	9.10E-09
1150625	rs9852529	3	49730625	0.324056	G	A	1150625	F1	~	SNP	-0.021140684	0.002279584	-9.273922206	1.79E-20	10.32099517	2	0.005738843	0	rs9852529	1.79E-20
1199105	rs11711192	3	71129714	0.224652	G	A	1199105	F1	~	SNP	0.01392402	0.00254453	5.472138896	4.45E-08	1.765771932	2	0.413587588	0	rs11711192	4.45E-08
1200033	rs7610856	3	71579022	0.43837	C	A	1200033	F1	~	SNP	-0.011606835	0.002119824	-5.475377308	4.37E-08	0.060251231	2	0.970323638	0	rs7610856	4.37E-08
1230900	rs3911063	3	85906928	0.343936	T	C	1230900	F1	~	SNP	-0.012671955	0.002211222	-5.730748221	1.00E-08	12.40030276	2	0.002029123	0	rs3911063	1.00E-08
1308829	rs2332719	3	123712966	0.313121	A	G	1308829	F1	~	SNP	0.015588669	0.002347774	6.639765588	3.14E-11	2.092277136	2	0.351291622	0	rs2332719	3.14E-11
1488646	rs624833	4	2881256	0.328032	T	G	1488646	F1	~	SNP	-0.013977523	0.002273619	-6.147697815	7.86E-10	1.07284629	2	0.584836391	0	rs624833	7.86E-10
1725516	rs1229984	4	100239319	0.028827	T	C	1725516	F1	~	SNP	0.045927	0.006882731	6.672786975	2.51E-11	5.48637447	2	0.064364874	0	rs1229984	2.51E-11
1968684	rs77543296	5	7367049	0.186879	C	T	1968684	F1	~	SNP	-0.015590697	0.002674438	-5.82952315	5.56E-09	1.744619112	2	0.417985074	0	rs77543296	5.56E-09
2086974	rs6868457	5	60550041	0.5	T	C	2086973	F1	~	SNP	-0.016140065	0.00211159	-7.643560989	2.11E-14	0.826828908	2	0.661388111	0	rs6868457	2.11E-14
2093354	rs67902551	5	63826183	0.229622	T	C	2093353	F1	~	SNP	-0.013575253	0.002400898	-5.654240155	1.57E-08	8.473132652	2	0.014457148	0	rs67902551	1.57E-08
2101956	rs56194430	5	67824690	0.173956	C	T	2101955	F1	~	SNP	0.017651776	0.002774099	6.363065491	1.98E-10	3.344203821	2	0.187851803	0	rs56194430	1.98E-10
2141678	rs34316	5	88015545	0.444334	A	C	2141677	F1	~	SNP	0.011831667	0.002082411	5.681714167	1.33E-08	20.89344743	2	2.90E-05	0	rs34316	1.33E-08
2257056	rs32940	5	141132286	0.300199	T	C	2257055	F1	~	SNP	-0.013872731	0.002297093	-6.039254081	1.55E-09	8.537324139	2	0.014000502	0	rs32940	1.55E-09
2401801	rs9465305	6	19227858	0.264414	C	T	2401800	F1	~	SNP	0.013053998	0.002342885	5.571762096	2.52E-08	1.831418807	2	0.400232599	0	rs9465305	2.52E-08
2412860	rs767943	6	23446691	0.287276	C	A	2412859	F1	~	SNP	0.013671046	0.002383762	5.735070682	9.75E-09	1.145412017	2	0.563997191	0	rs767943	9.75E-09
2444311	rs2515919	6	31564167	0.385686	A	G	2444310	F1	~	SNP	0.01401547	0.002183642	6.418391731	1.38E-10	5.415296977	2	0.066693453	0	rs2515919	1.38E-10
2603592	rs1906252	6	98550289	0.493042	C	A	2603591	F1	~	SNP	-0.023343709	0.002067348	-11.29161916	1.44E-29	6.687203098	2	0.035309559	0	rs1906252	1.44E-29
2638135	rs117005905	6	114218608	0.119284	C	T	2638134	F1	~	SNP	-0.019820528	0.003355136	-5.907519117	3.47E-09	0.298637567	2	0.861294505	0	rs117005905	3.47E-09
2648901	rs12194135	6	119103779	0.175944	T	G	2648900	F1	~	SNP	-0.016129051	0.002657467	-6.069332662	1.28E-09	0.341782949	2	0.842913046	0	rs12194135	1.28E-09
2666566	rs9388490	6	126704795	0.441352	C	T	2666565	F1	~	SNP	-0.01210291	0.002116428	-5.718553606	1.07E-08	2.162977466	2	0.339090335	0	rs9388490	1.07E-08
2700347	rs7740684	6	142973335	0.410537	A	G	2700346	F1	~	SNP	0.011597358	0.002122672	5.463565623	4.67E-08	10.69460624	2	0.004760973	0	rs7740684	4.67E-08
2722486	rs12204714	6	152235339	0.32008	C	T	2722485	F1	~	SNP	-0.013868546	0.002157883	-6.42692096	1.30E-10	2.883420137	2	0.236522942	0	rs12204714	1.30E-10
2800795	rs4725065	7	8109522	0.467197	A	G	2800794	F1	~	SNP	-0.012509285	0.002111258	-5.92503788	3.12E-09	2.006469124	2	0.366691435	0	rs4725065	3.12E-09
2900443	rs116954108	7	45459876	0.0457256	A	C	2900442	F1	~	SNP	-0.03261208	0.005961682	-5.470281419	4.49E-08	0.475448834	2	0.788419936	0	rs116954108	4.49E-08
2965147	rs76021834	7	75607155	0.306163	A	G	2965146	F1	~	SNP	-0.013229906	0.002292475	-5.771013951	7.88E-09	2.579030864	2	0.275404203	0	rs76021834	7.88E-09
3026377	rs113905912	7	104594984	0.366799	T	C	3026376	F1	~	SNP	-0.012514801	0.002194355	-5.703179898	1.18E-08	3.335041409	2	0.188714365	0	rs113905912	1.18E-08
3365089	rs118095567	8	87949611	0.0944334	G	A	3365088	F1	~	SNP	-0.022877941	0.003791613	-6.033827504	1.60E-09	2.588137755	2	0.274153016	0	rs118095567	1.60E-09
3449091	rs2006853	8	127600255	0.442346	A	G	3449090	F1	~	SNP	0.013027633	0.00212714	6.124482541	9.10E-10	1.10074697	2	0.576734368	0	rs2006853	9.10E-10
3503660	rs3847223	9	1790488	0.430417	G	T	3503659	F1	~	SNP	-0.015812607	0.002090576	-7.563757619	3.92E-14	1.126348873	2	0.569398672	0	rs3847223	3.92E-14
3564104	rs10429582	9	23346850	0.428429	T	C	3564103	F1	~	SNP	-0.02088626	0.002157108	-9.682527107	3.58E-22	8.698373492	2	0.012917313	0	rs10429582	3.58E-22
3670721	rs10820634	9	99215104	0.16501	T	C	3670720	F1	~	SNP	-0.016809026	0.002694377	-6.238557674	4.42E-10	0.358994786	2	0.835690129	0	rs10820634	4.42E-10
3731832	rs10739599	9	124614414	0.405567	C	T	3731831	F1	~	SNP	-0.012816007	0.002103073	-6.09394209	1.10E-09	2.642659083	2	0.266780371	0	rs10739599	1.10E-09
3794954	rs10905463	10	8808239	0.259443	C	T	3794953	F1	~	SNP	0.013604856	0.002405193	5.65645066	1.55E-08	4.570802323	2	0.101733242	0	rs10905463	1.55E-08
3919654	rs4948477	10	63590749	0.375746	A	G	3919653	F1	~	SNP	-0.011882206	0.002116163	-5.614977745	1.97E-08	3.320390672	2	0.190101843	0	rs4948477	1.97E-08
3923210	rs7924036	10	65191645	0.492048	G	T	3923209	F1	~	SNP	-0.012325024	0.002093843	-5.886317228	3.95E-09	0.805790703	2	0.668382041	0	rs7924036	3.95E-09
4013154	rs2735421	10	103541016	0.296223	T	G	4013153	F1	~	SNP	0.014277073	0.0022819	6.256660529	3.93E-10	1.181761248	2	0.553839346	0	rs2735421	3.93E-10
4131540	rs7940022	11	12873906	0.308151	G	T	4131539	F1	~	SNP	-0.012197083	0.002233339	-5.461366598	4.72E-08	5.860123113	2	0.053393751	0	rs7940022	4.72E-08
4161167	rs7483842	11	24972495	0.491054	T	C	4161166	F1	~	SNP	0.011425988	0.002083438	5.484200237	4.15E-08	3.569225813	2	0.167862027	0	rs7483842	4.15E-08
4277561	rs1880692	11	80338069	0.455268	A	G	4277560	F1	~	SNP	0.011717665	0.00208331	5.624542583	1.86E-08	4.032460711	2	0.133156473	0	rs1880692	1.86E-08
4356510	rs12365502	11	112900799	0.270378	C	A	4356509	F1	~	SNP	0.013309247	0.002425266	5.487747915	4.07E-08	5.301884571	2	0.070584671	0	rs12365502	4.07E-08
4444244	rs4539421	12	13416267	0.107356	T	C	4444243	F1	~	SNP	-0.019461878	0.003382612	-5.753505109	8.74E-09	1.013561677	2	0.602431786	0	rs4539421	8.74E-09
4451291	rs2058799	12	16743217	0.431412	A	G	4451290	F1	~	SNP	0.011660791	0.002128614	5.478113191	4.30E-08	2.598456333	2	0.272742223	0	rs2058799	4.30E-08
4541637	rs11171739	12	56470625	0.414513	C	T	4541636	F1	~	SNP	0.012027027	0.002096587	5.736479877	9.67E-09	6.540762425	2	0.037991941	0	rs11171739	9.67E-09
4613511	rs770083	12	89776284	0.43837	T	C	4613510	F1	~	SNP	0.013818721	0.002083711	6.631784194	3.32E-11	13.88670715	2	0.000965028	0	rs770083	3.32E-11
4911802	rs1319306	13	97085419	0.319085	A	G	4911801	F1	~	SNP	0.013038333	0.002247694	5.800761	6.60E-09	8.501126347	2	0.014256203	0	rs1319306	6.60E-09
4916046	rs9556958	13	99100046	0.478131	C	T	4916045	F1	~	SNP	0.012445371	0.002106442	5.908244275	3.46E-09	1.068143549	2	0.586213176	0	rs9556958	3.46E-09
4969213	rs59841088	14	23440049	0.395626	G	A	4969212	F1	~	SNP	0.012075554	0.002131355	5.665669056	1.46E-08	3.907849443	2	0.14171678	0	rs59841088	1.46E-08
4991003	rs12883788	14	33303540	0.474155	C	T	4991002	F1	~	SNP	0.013116999	0.00211315	6.207319919	5.39E-10	6.273951183	2	0.043413901	0	rs12883788	5.39E-10
5085986	rs165937	14	73581736	0.343936	G	A	5085985	F1	~	SNP	0.014644437	0.002173571	6.737501149	1.61E-11	2.891089239	2	0.23561772	0	rs165937	1.61E-11
5152635	rs1257415	14	99698931	0.497018	C	A	5152634	F1	~	SNP	-0.012272463	0.002099357	-5.845818711	5.04E-09	0.967003826	2	0.616620256	0	rs1257415	5.04E-09
5289477	rs11855853	15	78012618	0.220676	C	T	5289476	F1	~	SNP	-0.012928431	0.002351706	-5.497467977	3.85E-08	5.923486093	2	0.051728673	0	rs11855853	3.85E-08
5352407	rs1810458	16	695287	0.456262	T	C	5352406	F1	~	SNP	-0.01199637	0.002111056	-5.682639168	1.33E-08	1.276631489	2	0.528181268	0	rs1810458	1.33E-08
5367653	rs62015667	16	6184909	0.436382	A	G	5367652	F1	~	SNP	-0.011821879	0.002110979	-5.600187139	2.14E-08	0.839350137	2	0.65726035	0	rs62015667	2.14E-08
5415090	rs12930481	16	24775438	0.276342	A	G	5415089	F1	~	SNP	-0.013914936	0.002334392	-5.960838148	2.51E-09	0.3058435	2	0.858196873	0	rs12930481	2.51E-09
5424171	rs7187604	16	28565953	0.317097	A	G	5424170	F1	~	SNP	0.015689112	0.002159435	7.265379101	3.72E-13	4.051120871	2	0.13191989	0	rs7187604	3.72E-13
5433462	rs6500246	16	49771659	0.309145	A	G	5433461	F1	~	SNP	0.012567095	0.002231399	5.631934899	1.78E-08	4.330432594	2	0.114725117	0	rs6500246	1.78E-08
5491658	rs6564338	16	76480256	0.447316	A	G	5491657	F1	~	SNP	0.011976409	0.002136412	5.605850756	2.07E-08	2.91225139	2	0.233137774	0	rs6564338	2.07E-08
5597864	rs112178027	17	27564013	0.193837	C	T	5597863	F1	~	SNP	0.016767039	0.002792604	6.004088371	1.92E-09	12.85062047	2	0.001620031	0	rs112178027	1.92E-09
5613572	rs56116846	17	35744215	0.403579	C	T	5613571	F1	~	SNP	-0.011858728	0.002126807	-5.57583539	2.46E-08	1.045592682	2	0.592860388	0	rs56116846	2.46E-08
5629474	rs17652520	17	44098967	0.243539	G	A	5629473	F1	~	SNP	0.020931829	0.002507748	8.346863665	7.01E-17	4.396864606	2	0.110977	0	rs17652520	7.01E-17
5787450	rs11877758	18	35138110	0.32505	T	G	5787449	F1	~	SNP	0.01687731	0.002245981	7.514450409	5.72E-14	2.809923861	2	0.245376398	0	rs11877758	5.72E-14
5824184	rs11665242	18	50907127	0.39662	A	G	5824183	F1	~	SNP	0.014646443	0.002119166	6.911420077	4.80E-12	0.47440673	2	0.788830851	0	rs11665242	4.80E-12
5829508	rs619466	18	53198836	0.097416	A	G	5829507	F1	~	SNP	0.02608569	0.003566741	7.313592498	2.60E-13	3.179513585	2	0.203975214	0	rs619466	2.60E-13
5829837	rs72627233	18	53486724	0.206759	T	G	5829836	F1	~	SNP	0.015307095	0.002654776	5.765871476	8.12E-09	8.80643904	2	0.012237876	0	rs72627233	8.12E-09
5933126	rs75413320	19	13149854	0.0884692	T	C	5933125	F1	~	SNP	0.022075473	0.003361974	6.566224478	5.16E-11	0.906099612	2	0.635686472	0	rs75413320	5.16E-11
6051368	rs2422849	20	3100325	0.387674	A	C	6051367	F1	~	SNP	-0.012156738	0.002202655	-5.519128783	3.41E-08	1.221039171	2	0.543068625	0	rs2422849	3.41E-08
6100110	rs6035877	20	21512532	0.481113	A	C	6100109	F1	~	SNP	0.011630481	0.002113412	5.503177408	3.73E-08	1.861704277	2	0.394217639	0	rs6035877	3.73E-08
6117273	rs55670307	20	33720494	0.238569	T	C	6117272	F1	~	SNP	-0.015201657	0.002526652	-6.016522742	1.78E-09	5.897533969	2	0.052404281	0	rs55670307	1.78E-09
6307462	rs138666	22	28407444	0.317097	T	C	6307461	F1	~	SNP	0.01209527	0.002218234	5.452657663	4.96E-08	1.082956057	2	0.58188757	0	rs138666	4.96E-08
6320995	rs2005638	22	34328332	0.171968	G	A	6320994	F1	~	SNP	0.015265838	0.002628601	5.807591463	6.34E-09	1.62559433	2	0.443615463	0	rs2005638	6.34E-09
